# Standardisation of terminology, calculation and reporting for assigning exposure duration to drug utilisation records from healthcare data sources: the CreateDoT framework

**DOI:** 10.64898/2026.02.18.26346576

**Authors:** Judit Riera-Arnau, Olga Paoletti, Rosa Gini, Nicholas H Thurin, Patrick C Souverein, Shahab Abtahi, Carlos Durán, Romin Pajouheshnia, Giuseppe Roberto

## Abstract

**Background:** In pharmacoepidemiological studies, days of treatment (DoT) duration associated with individual electronic drug utilization records (DUR) are usually missing. Researcher-defined duration (RDD) calculation approaches, as opposed to data-driven approaches, can be used to estimate DoT based on the specific choices and assumptions made by investigators. These are usually underreported or even undocumented. We aimed to develop a framework for the standardization of terminology, formulas, implementation, and reporting of possible RDD approaches.

**Methods:** A systematic classification of RDD calculation approaches was developed via expert consensus. Universal concepts used to operationalise RDDs were identified and described using standard terminologies. An open-source R function, CreateDoT, was created to implement the formulas universal concepts as input parameter. A step-by-step workflow was developed to facilitate implementation and reporting.

**Results:** RDD approaches were classified in two main classes: I) daily dose (DD)-based calculation approaches (n=3 formulas), and II) fixed-duration approaches (n=2). Seven universal concepts were identified to describe the five corresponding generalized formulas for DoT calculation. Input parameters of the CreateDoT function can be retrieved from source data through its mapping to universal concepts, or inputted by the investigator based on the chosen calculation approach. The input file structure itself represents a standard reporting template for documenting investigators’ assumptions and methodological choices adopted for DoT calculation.

**Conclusions:** The CreateDoT framework can facilitate the documentation and reporting of RDD approaches for DoT calculation, increasing transparency and reproducibility of pharmacoepidemiological studies regardless of the data model used, and facilitates sensitivity analyses to evaluate the impact of alternative assumptions in DoT calculation.
