## Supplementary Table 1 for "Standardisation of terminology, calculation and reporting for assigning exposure duration to drug utilisation records from healthcare data sources: the CreateDoT framework"

### Sheet: Full 1
EXAMPLE PRODUCTS TABLE
medicinal_product_id	medicinal_product_name	unit_of_presentation_type	administration_dose_form	administration_route	medicinal_product_atc_code	subst1_atc_code	subst2_atc_code	subst3_atc_code	subst1_amount_per_form	subst2_amount_per_form	subst3_amount_per_form	subst1_amount_unit	subst2_amount_unit	subst3_amount_unit	subst1_concentration	subst2_concentration	subst3_concentration	subst1_concentration_unit	subst2_concentration_unit	subst3_concentration_unit	concentration_total_content	concentration_total_content_unit	medicinal_product_manufacturer
3400921607079	CLARITHROMYCINE PFIZER 250 MG 1 BOITE DE 10, COMPRIMES PELLICULES	tablet	tablet	O	J01FA09	J01FA09			250			MG
3400921620726	VALSARTAN/HYDROCHLOROTHIAZIDE CRISTERS 160 MG/25 MG 1 BOITE DE 30, COMPRIMES PELLICULES	tablet	tablet	O	C09DA03	C09CA03	C03EA01		160	25		MG	MG
3400921626179	LEVETIRACETAM TEVA 1000 MG 1 BOITE DE 60, COMPRIMES PELLICULES	tablet	tablet	O	N03AX14	N03AX14			1000			MG
3400921604696	YELLOX 0,9 MG/ML (BROMFENAC) 1 BOITE DE 1, 5 ML EN FLACON, COLLYRE EN SOLUTION	bottle	solution	O	S01BC11	S01BC11									0.9			mg/ml			1.5	ml
	LEVONORGESTREL/ETINILESTRADIOL CINFA EFG 0,1mg/0,02mg 1 x 21 TABLETS	tablet	tablet	O	G03AA06	G03AA06	G03AA07		0.1	0.02		mg	mg
	BETAMETASONE DIPROPIONATE 5mg/g CREAM 100g	tube	cream	TD	D07AC01	D07AC01						g	g		5			mg/g			100	g
EXAMPLE MEDICINES TABLE
person_id	medicinal_product_id	medicinal_product_atc_code	date_dispensing	date_prescription	disp_number_medicinal_product	presc_quantity_per_day	presc_quantity_units	presc_duration_days	product_code	product_ATCcode	product_lot_number	indication_code	indication_code_vocabulary	meaning_of_drug_record	origin_of_drug_record	prescriber_specialty	prescriber_specialty_vocabulary	visit_occurrence_id
101134	3400921604696	S01BC11	20130428	20130409	1				3400921604696	S01BC11				dispensing_in_community_pharmacy	community_pharmacy_reimbursement'	Ophtalmologist	Free text
112009	3400921607079	J01FA09	20130121	20130121	2				3400921607079	J01FA09				dispensing_in_community_pharmacy	community_pharmacy_reimbursement'	General practitioner	Free text
35554	3400921620726	C09DA03	20130313	20121204	1				3400921620726	C09DA03				dispensing_in_community_pharmacy	community_pharmacy_reimbursement'	General practitioner	Free text
15137	3400921626179	N03AX14	20120622	20120622	1				3400921626179	N03AX14				dispensing_in_community_pharmacy	community_pharmacy_reimbursement'	General practitioner	Free text
TD: transdermal; O: oral
