## Supplementary Table 2 for "Standardisation of terminology, calculation and reporting for assigning exposure duration to drug utilisation records from healthcare data sources: the CreateDoT framework"

### Sheet: Full1
INPUT																											OUTPUT
MEDICINES table							PRODUCTS table																Investigator choices*
person_id	medicinal_product_id	medicinal_product_name	disp_num_medicinal_product	presc_quantity_per_day	presc_quantity_unit	presc_duration_days	medicinal_product_atc_code	unit_of_presentation_type	unit_of_presentation_num	subst1_atc_code	subst1_amount_per_form	subst1_amount_unit	subst2_atc_code	subst2_amount_per_form	subst2_amount_unit	subst3_atc_code	subst3_amount_per_form	subst3_amount_unit	subst1_concentration	subst1_concentration_unit	concentration_total_content	concentration_total_content_unit	dd	unit_dd	fixed_duration_days	calculation_approach	calculated_DoT	calculated_dd	calculated_dd_unit
DD: daily dose; DoT: days of treatment
*More than one can be tested.
